# Benchmarking long-read variant sensitivity across ONT and PacBio platforms using known clinically reported variants in a cohort of critically ill newborns

**DOI:** 10.64898/2026.07.07.26357482

**Authors:** Colby T. Marvin, Joseph M. Devaney, Kati J. Buckingham, Jessica Noya, Kathryn M. Shively, Caitlin Jacques, Miranda Galey, Sophie H. Storz, Joy Goffena, April S. Berlyoung, Karynne E. Patterson, Tristan Shaffer, Christina Zakarian, Sean R. McGee, Joshua D. Smith, Lucas Lochovsky, Jonas A. Gustafson, Olivia M. Sommerland, Kailyn Anderson, Jamie Love-Nichols, Flavia M. Facio, Alexander V. Robertson, William J. Rowell, Juniper A. Lake, Andrew Carroll, Danny E. Miller, Chia L. Wei, Kirsty McWalter, Tara L. Wenger, University of Washington Center for Rare Disease Research, Britt Johnson, Michael J. Bamshad, Jessica X. Chong

## Abstract

Long-read whole genome sequencing (lrWGS) shows promise as an all-in-one test to detect clinically relevant variants and variants difficult to detect by current short-read whole genome sequencing (srWGS) pipelines. Comparisons between lrWGS and srWGS (or exome sequencing) pipelines will become commonplace as lrWGS is more widely adopted for clinical testing, particularly for individuals not diagnosed by srWGS. However, the sensitivity of lrWGS for detecting variants previously identified and prioritized by clinical srWGS has yet to be assessed. As part of the SeqFirst-neo study, a subset of critically ill newborns and their parents who underwent clinical srWGS also underwent lrWGS on the Oxford Nanopore Technologies (ONT) and Pacific Biosciences (PacBio) platforms. In total, 134 families were sequenced across multiple technologies including 128 families with clinical srWGS who were sequenced on both lrWGS platforms. We compared the variants reported by clinical testing with the variants identified by lrWGS. Among the 128 families sequenced on all three platforms, 89 SNV/indels and 14 SV/CNVs clinically reported by the srWGS testing pipeline were evaluated. All variants assessed in probands were ultimately detected by both lrWGS platforms, although three events were not detected prior to application of an updated variant caller, highlighting the rapid evolution of lrWGS variant calling. Additionally, breakpoint coordinates and event sizes often differed substantially between calls from srWGS and events called in lrWGS data. Our work demonstrates that while most clinically reported variants from srWGS can be detected by lrWGS pipelines, challenges remain when attempting direct comparisons, particularly for SV/CNVs.
