## Supplementary material for "Benchmarking long-read variant sensitivity across ONT and PacBio platforms using known clinically reported variants in a cohort of critically ill newborns": Table S1

### Sheet: Sheet1
Table S1: Sample Information and Sequencing Metrics
Sample ID	Family ID	Relationship to Proband	NICU Admission Category	Clinical srWGS	ONT lrWGS	ONT Flowcell Chemistry	ONT Mean Coverage	ONT Mean Read Length	PacBio lrWGS	PacBio Mean Coverage	PacBio Mean Read Length
1	FAM_1	Proband	Isolated congenital anomaly	Yes	Yes	R10.4.1	29.56	13137	Yes	32.1	14624
2	FAM_1	Mother	-	Yes	Yes	R10.4.1	28.21	17220	Yes	31.61	16224
3	FAM_2	Proband	Multiple congenital anomaly	Yes	Yes	R10.4.1	39.13	15149	Yes	30.96	13981
4	FAM_2	Mother	-	Yes	Yes	R10.4.1	47.26	14815	Yes	32.7	14284
5	FAM_2	Father	-	Yes	Yes	R10.4.1	43.96	17305	Yes	30.66	14636
6	FAM_3	Proband	Multiple congenital anomaly	Yes	Yes	R9.4.1	34.15	26174	Yes	31.66	14359
7	FAM_3	Mother	-	Yes	Yes	R9.4.1	38.57	22139	Yes	36.17	14665
8	FAM_4	Proband	Other	Yes	Yes	R9.4.1	39.85	17499	Yes	24.47	13582
9	FAM_4	Mother	-	Yes	Yes	R9.4.1	43.63	15254	Yes	22.05	14074
10	FAM_4	Father	-	Yes	Yes	R9.4.1	32.8	11932	Yes	14.51	11453
11	FAM_5	Proband	Cardiac intensive care unit	Yes	Yes	R10.4.1	43.75	14694	Yes	30.28	13296
12	FAM_5	Mother	-	Yes	Yes	R10.4.1	40.33	19039	Yes	34.91	14499
13	FAM_6	Proband	Isolated congenital anomaly	Yes	Yes	R9.4.1	32.24	18672	Yes	22.95	18198
14	FAM_6	Mother	-	Yes	Yes	R9.4.1	29.25	18475	Yes	33.54	17221
15	FAM_6	Father	-	Yes	Yes	R9.4.1	30.67	19442	Yes	22.5	18755
16	FAM_7	Proband	Isolated congenital anomaly	Yes	Yes	R10.4.1	33.65	12121	Yes	27.73	14002
17	FAM_7	Mother	-	Yes	Yes	R10.4.1	32.23	15788	Yes	34.08	16568
18	FAM_8	Proband	Multiple congenital anomaly	Yes	Yes	R9.4.1	36.96	19471	Yes	24.79	18955
19	FAM_8	Mother	-	Yes	Yes	R9.4.1	26.56	18360	Yes	28.02	18787
20	FAM_8	Father	-	Yes	Yes	R9.4.1	32.12	15990	Yes	19.74	18577
21	FAM_9	Proband	Multiple congenital anomaly	Yes	No	-	-	-	Yes	32.79	14249
22	FAM_9	Mother	-	Yes	No	-	-	-	Yes	30.2	16069
23	FAM_9	Father	-	Yes	No	-	-	-	Yes	22.18	13534
24	FAM_10	Proband	Seizures	Yes	Yes	R9.4.1	36.17	6903	Yes	31.81	15434
25	FAM_10	Mother	-	Yes	Yes	R9.4.1	37.26	14776	Yes	36.37	16738
26	FAM_11	Proband	Multiple congenital anomaly	Yes	Yes	R9.4.1	37.41	21104	Yes	31.05	16474
27	FAM_11	Mother	-	Yes	Yes	R9.4.1	25.29	18261	Yes	23.97	12152
28	FAM_11	Father	-	Yes	Yes	R9.4.1	33.27	19253	Yes	31.99	16920
29	FAM_12	Proband	Multiple congenital anomaly	Yes	Yes	R9.4.1	38.52	21185	Yes	30.98	17568
30	FAM_12	Mother	-	Yes	Yes	R9.4.1	41.05	14407	Yes	31.46	16950
31	FAM_12	Father	-	Yes	Yes	R9.4.1	40.85	14064	Yes	23.76	13264
32	FAM_13	Proband	Laboratory abnormalities	Yes	Yes	R9.4.1	36.08	16704	Yes	25.98	13822
33	FAM_13	Mother	-	Yes	Yes	R9.4.1	36.32	17174	Yes	32.25	15035
34	FAM_13	Father	-	Yes	Yes	R9.4.1	38.21	19247	Yes	31.72	14022
35	FAM_14	Proband	Multiple congenital anomaly	Yes	Yes	R10.4.1	39.61	15690	Yes	30.46	15156
36	FAM_14	Mother	-	Yes	Yes	R10.4.1	36.42	15787	Yes	34.05	16151
37	FAM_15	Proband	Laboratory abnormalities	Yes	Yes	R9.4.1	42.54	18818	Yes	20.4	13180
38	FAM_15	Mother	-	Yes	Yes	R9.4.1	39.94	17251	Yes	17.66	18473
39	FAM_15	Father	-	Yes	Yes	R9.4.1	48.51	17153	Yes	27.74	19311
40	FAM_16	Proband	Multiple congenital anomaly	Yes	Yes	R9.4.1	35.2	23696	Yes	27.66	13743
41	FAM_16	Mother	-	Yes	Yes	R9.4.1	36.94	14649	Yes	28.83	14530
42	FAM_16	Father	-	Yes	Yes	R9.4.1	32.53	16885	Yes	30.5	14984
43	FAM_17	Proband	Heme	Yes	Yes	R9.4.1	39.78	25296	Yes	24.82	14396
44	FAM_17	Mother	-	Yes	Yes	R9.4.1	30.11	26070	Yes	25.33	14431
45	FAM_17	Father	-	Yes	Yes	R9.4.1	30.55	23176	Yes	31.18	15224
46	FAM_18	Proband	Multiple congenital anomaly	Yes	Yes	R9.4.1	33.66	18920	Yes	37.82	14881
47	FAM_18	Mother	-	Yes	Yes	R9.4.1	47.95	20383	Yes	34.91	15773
48	FAM_18	Father	-	Yes	Yes	R9.4.1	38.35	16966	Yes	34.37	14829
49	FAM_19	Proband	Other	Yes	Yes	R9.4.1	35.79	21528	Yes	28.54	16589
50	FAM_19	Mother	-	Yes	Yes	R9.4.1	34.08	15651	Yes	38.37	16875
51	FAM_19	Father	-	Yes	Yes	R9.4.1	28.18	20559	Yes	39.13	16256
52	FAM_20	Proband	Seizures	Yes	Yes	R9.4.1	34.64	17279	No	-	-
53	FAM_20	Mother	-	Yes	Yes	R9.4.1	27.51	19027	No	-	-
54	FAM_20	Father	-	Yes	Yes	R9.4.1	37.15	19558	No	-	-
55	FAM_21	Proband	Isolated congenital anomaly	Yes	Yes	R9.4.1	27.25	20808	Yes	28.04	15772
56	FAM_21	Mother	-	Yes	Yes	R9.4.1	36.77	19101	Yes	27.5	16010
57	FAM_21	Father	-	Yes	Yes	R9.4.1	28.59	15583	Yes	20.24	20091
58	FAM_22	Proband	Isolated congenital anomaly	Yes	Yes	R9.4.1	36.65	16745	Yes	36.33	15447
59	FAM_22	Mother	-	Yes	Yes	R9.4.1	25.43	17170	Yes	35.72	17286
60	FAM_22	Father	-	Yes	Yes	R9.4.1	29.96	18262	Yes	33.22	15942
61	FAM_23	Proband	Multiple congenital anomaly	Yes	Yes	R9.4.1	37.13	16001	Yes	32.61	16839
62	FAM_23	Mother	-	Yes	Yes	R9.4.1	46.78	11723	Yes	37.72	14027
63	FAM_23	Father	-	Yes	Yes	R9.4.1	32.21	19903	Yes	29.58	14322
64	FAM_24	Proband	Laboratory abnormalities	Yes	Yes	R10.4.1	38.59	17920	Yes	34.23	14958
65	FAM_24	Mother	-	Yes	Yes	R10.4.1	43.12	17441	Yes	29.99	19688
66	FAM_25	Proband	Cardiac intensive care unit	Yes	Yes	R10.4.1	32.77	16369	Yes	23.68	16691
67	FAM_25	Mother	-	Yes	Yes	R10.4.1	40.7	13507	Yes	34.25	15052
68	FAM_25	Father	-	Yes	Yes	R10.4.1	34.19	17486	Yes	30.99	15013
69	FAM_26	Proband	Cardiac intensive care unit	Yes	Yes	R9.4.1	35.87	26132	Yes	33.02	16931
70	FAM_26	Mother	-	Yes	Yes	R9.4.1	38.34	22741	Yes	34.56	16325
71	FAM_26	Father	-	Yes	Yes	R9.4.1	33.81	24373	Yes	29.14	14844
72	FAM_27	Proband	Cardiac intensive care unit	Yes	Yes	R9.4.1	37.1	24054	Yes	29.28	21397
73	FAM_27	Mother	-	Yes	Yes	R9.4.1	34.36	28755	Yes	34.25	18874
74	FAM_27	Father	-	Yes	Yes	R9.4.1	38.05	18955	Yes	33.87	19706
75	FAM_28	Proband	Multiple congenital anomaly	Yes	Yes	R10.4.1	31.57	11915	Yes	18.71	13244
76	FAM_28	Mother	-	Yes	Yes	R10.4.1	29.82	13978	Yes	19.97	14052
77	FAM_29	Proband	Multiple congenital anomaly	Yes	Yes	R10.4.1	30.05	16552	Yes	28.33	16192
78	FAM_29	Mother	-	Yes	Yes	R10.4.1	30.89	14481	Yes	36.08	13242
79	FAM_29	Father	-	Yes	Yes	R10.4.1	30.12	13952	Yes	34.76	13487
80	FAM_30	Proband	Cardiac intensive care unit	Yes	Yes	R9.4.1	42	15804	Yes	34.21	15472
81	FAM_30	Mother	-	Yes	Yes	R9.4.1	25.59	16339	Yes	33.69	16101
82	FAM_30	Father	-	Yes	Yes	R9.4.1	40.22	13571	Yes	32.32	14907
83	FAM_31	Proband	Other	Yes	Yes	R9.4.1	32.97	23911	Yes	36.3	16636
84	FAM_31	Mother	-	Yes	Yes	R9.4.1	37.7	20398	Yes	34.8	16121
85	FAM_31	Father	-	Yes	Yes	R9.4.1	38.73	14363	Yes	29.65	13983
86	FAM_32	Proband	Multiple congenital anomaly	Yes	Yes	R9.4.1	40.85	24287	Yes	29.99	14317
87	FAM_32	Mother	-	Yes	Yes	R9.4.1	36.69	14539	Yes	38.51	16579
88	FAM_32	Father	-	Yes	Yes	R9.4.1	27.98	22036	Yes	32.28	14891
89	FAM_33	Proband	Laboratory abnormalities	Yes	Yes	R10.4.1	34.8	8078	Yes	32.12	14024
90	FAM_33	Mother	-	Yes	Yes	R10.4.1	33.03	15096	Yes	31.18	13761
91	FAM_33	Father	-	Yes	Yes	R10.4.1	38.08	11150	Yes	32.27	13514
92	FAM_34	Proband	Cardiac intensive care unit	Yes	Yes	R10.4.1	34.73	16938	Yes	33.43	15125
93	FAM_34	Mother	-	Yes	Yes	R10.4.1	30.32	16134	Yes	33.91	18160
94	FAM_34	Father	-	Yes	Yes	R10.4.1	32.94	15501	Yes	36.32	15195
95	FAM_35	Proband	Multiple congenital anomaly	Yes	Yes	R10.4.1	29.21	16085	Yes	41.57	16362
96	FAM_35	Mother	-	Yes	Yes	R10.4.1	33.27	16868	Yes	30.37	14685
97	FAM_36	Proband	Cardiac intensive care unit	Yes	Yes	R10.4.1	34.85	13188	Yes	28.26	13475
98	FAM_36	Mother	-	Yes	Yes	R10.4.1	38.27	12725	Yes	34.83	14252
99	FAM_36	Father	-	Yes	Yes	R10.4.1	46.79	11992	Yes	33.28	13856
100	FAM_37	Proband	Isolated congenital anomaly	Yes	Yes	R10.4.1	33.98	20802	Yes	36.74	14878
101	FAM_37	Mother	-	Yes	Yes	R10.4.1	35.91	13369	Yes	32.5	14305
102	FAM_37	Father	-	Yes	Yes	R10.4.1	33.19	21137	Yes	36.51	16983
103	FAM_38	Proband	Other	Yes	Yes	R10.4.1	31.62	16928	Yes	33.8	13722
104	FAM_38	Mother	-	Yes	Yes	R10.4.1	32.67	14564	Yes	33.76	15282
105	FAM_38	Father	-	Yes	Yes	R10.4.1	30.16	13241	Yes	31.01	15193
106	FAM_39	Proband	Isolated congenital anomaly	Yes	Yes	R10.4.1	35.98	14457	Yes	36.69	15495
107	FAM_39	Mother	-	Yes	Yes	R10.4.1	34.37	14289	Yes	32.94	14960
108	FAM_40	Proband	Multiple congenital anomaly	Yes	Yes	R10.4.1	32.62	13780	Yes	33.29	15813
109	FAM_40	Mother	-	Yes	Yes	R10.4.1	32.46	13602	Yes	50.22	18341
110	FAM_40	Father	-	Yes	Yes	R10.4.1	32.93	8934	Yes	42.85	15349
111	FAM_41	Proband	Isolated congenital anomaly	Yes	Yes	R10.4.1	42.72	18582	Yes	30.26	14050
112	FAM_41	Mother	-	Yes	Yes	R10.4.1	34.19	23219	Yes	36.03	16406
113	FAM_41	Father	-	Yes	Yes	R10.4.1	35.43	19708	Yes	37.85	16497
114	FAM_42	Proband	Multiple congenital anomaly	Yes	Yes	R10.4.1	31.87	10283	Yes	33.92	17056
115	FAM_42	Mother	-	Yes	Yes	R10.4.1	40.09	12156	Yes	33.95	15094
116	FAM_42	Father	-	Yes	Yes	R10.4.1	37.34	12135	Yes	34.03	14893
117	FAM_43	Proband	Cardiac intensive care unit	Yes	Yes	R10.4.1	40.41	10629	Yes	37.79	15357
118	FAM_43	Mother	-	Yes	Yes	R10.4.1	44.36	12010	Yes	35.9	15665
119	FAM_43	Father	-	Yes	Yes	R10.4.1	34.34	12245	Yes	35.47	17607
120	FAM_44	Proband	Cardiac intensive care unit	Yes	Yes	R10.4.1	42.71	11970	Yes	32.44	14978
121	FAM_44	Mother	-	Yes	Yes	R10.4.1	39.75	14586	Yes	33.8	14498
122	FAM_44	Father	-	Yes	Yes	R10.4.1	41.67	16495	Yes	28.65	12978
123	FAM_45	Proband	Organ failure	Yes	Yes	R10.4.1	32.86	14366	Yes	30.68	14037
124	FAM_45	Mother	-	Yes	Yes	R10.4.1	35.81	20289	Yes	31.74	13835
125	FAM_45	Father	-	Yes	Yes	R10.4.1	40.2	12792	Yes	30.18	13639
126	FAM_46	Proband	Isolated congenital anomaly	Yes	Yes	R9.4.1	32.28	23538	Yes	26.89	13247
127	FAM_46	Mother	-	Yes	Yes	R9.4.1	29.79	24751	Yes	25.78	11590
128	FAM_46	Father	-	Yes	Yes	R9.4.1	25.93	22436	Yes	25.71	13175
129	FAM_47	Proband	Intracranial hemorrhage	Yes	Yes	R9.4.1	29.12	19955	Yes	26.88	13174
130	FAM_47	Mother	-	Yes	Yes	R9.4.1	35.93	19771	Yes	27.96	14141
131	FAM_48	Proband	Multiple congenital anomaly	Yes	Yes	R9.4.1	29.37	23186	Yes	22.47	12298
132	FAM_48	Mother	-	Yes	Yes	R9.4.1	29.51	26005	Yes	19.12	11228
133	FAM_48	Father	-	Yes	Yes	R9.4.1	35.7	22366	Yes	21.56	12111
134	FAM_49	Proband	Isolated congenital anomaly	Yes	Yes	R9.4.1	36.43	22455	Yes	20.92	10140
135	FAM_49	Mother	-	Yes	Yes	R9.4.1	37.89	20922	Yes	28.49	16978
136	FAM_49	Father	-	Yes	Yes	R9.4.1	31.16	20889	Yes	29.17	18049
137	FAM_50	Proband	Isolated congenital anomaly	Yes	Yes	R9.4.1	34	16284	No	-	-
138	FAM_50	Mother	-	Yes	Yes	R9.4.1	28.78	22377	No	-	-
139	FAM_50	Father	-	Yes	Yes	R9.4.1	31.11	22887	No	-	-
140	FAM_51	Proband	Isolated congenital anomaly	Yes	Yes	R9.4.1	34.3	27556	Yes	28.69	17044
141	FAM_51	Mother	-	Yes	Yes	R9.4.1	42.33	22111	Yes	28.94	17681
142	FAM_51	Father	-	Yes	Yes	R9.4.1	29.18	22804	Yes	29.42	20272
143	FAM_52	Proband	Heme	Yes	Yes	R9.4.1	35.75	21891	Yes	25.22	17309
144	FAM_52	Mother	-	Yes	Yes	R9.4.1	27.25	21575	Yes	28.18	18461
145	FAM_52	Father	-	Yes	Yes	R9.4.1	32.25	22664	Yes	29.85	18190
146	FAM_53	Proband	Isolated congenital anomaly	Yes	Yes	R9.4.1	33.93	24697	Yes	20.21	11083
147	FAM_53	Mother	-	Yes	Yes	R9.4.1	28.68	22127	Yes	29.96	14434
148	FAM_53	Father	-	Yes	Yes	R9.4.1	32.56	18944	Yes	20.46	11774
149	FAM_54	Proband	Organ failure	Yes	Yes	R9.4.1	36.66	23241	Yes	26.73	14379
150	FAM_54	Mother	-	Yes	Yes	R9.4.1	37.89	18008	Yes	30.9	17276
151	FAM_54	Father	-	Yes	Yes	R9.4.1	28.79	22298	Yes	31.45	18184
152	FAM_55	Proband	Neurologic abnormality	Yes	Yes	R9.4.1	38.38	19911	Yes	25.95	15873
153	FAM_55	Mother	-	Yes	Yes	R9.4.1	34.05	19689	Yes	33.93	19789
154	FAM_55	Father	-	Yes	Yes	R9.4.1	34.02	19007	Yes	28.27	20488
155	FAM_56	Proband	Isolated congenital anomaly	Yes	Yes	R9.4.1	33.47	20727	Yes	23.61	13700
156	FAM_56	Mother	-	Yes	Yes	R9.4.1	30.09	23058	Yes	26.87	15658
157	FAM_56	Father	-	Yes	Yes	R9.4.1	33.05	16958	Yes	19.27	7601
158	FAM_57	Proband	Isolated congenital anomaly	Yes	Yes	R9.4.1	38.87	15038	Yes	28.64	16690
159	FAM_57	Mother	-	Yes	Yes	R9.4.1	26.58	15649	Yes	33.23	15265
160	FAM_57	Father	-	Yes	Yes	R9.4.1	23.83	15778	Yes	35.62	15390
161	FAM_58	Proband	Other	Yes	Yes	R9.4.1	27.75	23152	Yes	33.74	16560
162	FAM_58	Mother	-	Yes	Yes	R9.4.1	26.89	20330	Yes	36.96	16977
163	FAM_58	Father	-	Yes	Yes	R9.4.1	25.27	17540	Yes	29.85	14752
164	FAM_59	Proband	Isolated congenital anomaly	Yes	Yes	R9.4.1	36.51	16743	Yes	33.4	15908
165	FAM_59	Mother	-	Yes	Yes	R9.4.1	21.47	17640	Yes	34.86	16192
166	FAM_59	Father	-	Yes	Yes	R9.4.1	29.51	16666	Yes	31.22	15035
167	FAM_60	Proband	Multiple congenital anomaly	Yes	Yes	R9.4.1	27.4	17089	Yes	29.72	12317
168	FAM_60	Mother	-	Yes	Yes	R9.4.1	25.02	12862	Yes	34.78	14474
169	FAM_60	Father	-	Yes	Yes	R9.4.1	28.96	12668	Yes	28.09	16593
170	FAM_61	Proband	Neurologic abnormality	Yes	Yes	R9.4.1	31.23	20782	Yes	37.35	18453
171	FAM_61	Mother	-	Yes	Yes	R9.4.1	25.85	23325	Yes	36.99	19454
172	FAM_61	Father	-	Yes	Yes	R9.4.1	24.49	15052	Yes	30.74	14174
173	FAM_62	Proband	Multiple congenital anomaly	Yes	Yes	R9.4.1	40.97	13318	Yes	21.39	13209
174	FAM_62	Mother	-	Yes	Yes	R9.4.1	24.26	19237	Yes	35.62	15942
175	FAM_62	Father	-	Yes	Yes	R9.4.1	24.2	18260	Yes	36.47	15158
176	FAM_63	Proband	Seizures	Yes	No	-	-	-	Yes	34.05	14388
177	FAM_63	Mother	-	Yes	No	-	-	-	Yes	36.51	18120
178	FAM_63	Father	-	Yes	No	-	-	-	Yes	35.51	15828
179	FAM_64	Proband	Neurologic abnormality	Yes	Yes	R9.4.1	29.44	20201	Yes	29.91	13779
180	FAM_64	Mother	-	Yes	Yes	R9.4.1	28.57	17439	Yes	30.61	13504
181	FAM_64	Father	-	Yes	Yes	R9.4.1	25.49	16924	Yes	33.63	13828
182	FAM_65	Proband	Other	Yes	Yes	R9.4.1	38.02	25149	Yes	36.17	15019
183	FAM_65	Mother	-	Yes	Yes	R9.4.1	34.69	23669	Yes	31.68	15724
184	FAM_65	Father	-	Yes	Yes	R9.4.1	32.47	19790	Yes	33.6	13855
185	FAM_66	Proband	Isolated congenital anomaly	Yes	Yes	R10.4.1	36.59	16357	Yes	31.15	16557
186	FAM_66	Mother	-	Yes	Yes	R10.4.1	35.68	15539	Yes	25.54	14349
187	FAM_66	Father	-	Yes	Yes	R10.4.1	30.92	15576	No	-	-
188	FAM_67	Proband	Isolated congenital anomaly	Yes	No	-	-	-	Yes	22.79	11766
189	FAM_67	Mother	-	Yes	No	-	-	-	Yes	25.06	13583
190	FAM_67	Father	-	Yes	No	-	-	-	Yes	29.46	13420
191	FAM_68	Proband	Multiple congenital anomaly	Yes	Yes	R9.4.1	31.7	18461	Yes	30.67	14853
192	FAM_68	Mother	-	Yes	Yes	R9.4.1	24.39	19232	Yes	31.83	16586
193	FAM_68	Father	-	Yes	Yes	R9.4.1	30.41	21979	Yes	37.06	16415
194	FAM_69	Proband	Isolated congenital anomaly	Yes	Yes	R9.4.1	38.03	16705	Yes	32.88	14168
195	FAM_69	Mother	-	Yes	Yes	R9.4.1	38.94	14637	Yes	33.49	15347
196	FAM_69	Father	-	Yes	Yes	R9.4.1	25.64	17352	Yes	35.47	16564
197	FAM_70	Proband	Isolated congenital anomaly	Yes	Yes	R10.4.1	32.34	22245	Yes	38	17936
198	FAM_70	Mother	-	Yes	Yes	R10.4.1	32.41	20336	Yes	38.76	17178
199	FAM_70	Father	-	Yes	Yes	R10.4.1	30.29	19384	Yes	31.88	16063
200	FAM_71	Proband	Isolated congenital anomaly	Yes	Yes	R9.4.1	27.83	24957	Yes	33.64	14599
201	FAM_71	Father	-	Yes	Yes	R9.4.1	26.39	14307	Yes	36.26	15713
202	FAM_72	Proband	Seizures	Yes	Yes	R9.4.1	36.43	25595	Yes	28.12	14303
203	FAM_72	Mother	-	Yes	Yes	R9.4.1	29.44	26248	Yes	32.93	20376
204	FAM_72	Father	-	Yes	Yes	R9.4.1	33.35	24915	Yes	32.38	15666
205	FAM_73	Proband	Multiple congenital anomaly	Yes	Yes	R9.4.1	32.98	23974	Yes	29.7	14178
206	FAM_73	Mother	-	Yes	Yes	R9.4.1	24.14	15463	Yes	35.86	18647
207	FAM_73	Father	-	Yes	Yes	R9.4.1	27.6	26851	Yes	36.52	17624
208	FAM_74	Proband	Isolated congenital anomaly	Yes	Yes	R9.4.1	40.79	26197	Yes	35.05	14868
209	FAM_74	Mother	-	Yes	Yes	R9.4.1	29.71	23585	Yes	35.97	18896
210	FAM_74	Father	-	Yes	Yes	R9.4.1	35.22	22762	Yes	27.48	17800
211	FAM_75	Proband	Organ failure	Yes	Yes	R10.4.1	34.32	19862	Yes	38.32	15552
212	FAM_75	Mother	-	Yes	Yes	R10.4.1	36.69	15193	Yes	35.82	14824
213	FAM_75	Father	-	Yes	Yes	R10.4.1	36.8	20961	Yes	33.51	14524
214	FAM_76	Proband	Other	Yes	Yes	R9.4.1	30.12	19736	Yes	31.31	15107
215	FAM_76	Mother	-	Yes	Yes	R9.4.1	30.17	17986	Yes	32.36	14720
216	FAM_76	Father	-	Yes	Yes	R9.4.1	34.11	20130	Yes	32.68	16332
217	FAM_77	Proband	Organ failure	Yes	Yes	R9.4.1	29.92	20699	Yes	30.55	13249
218	FAM_77	Mother	-	Yes	Yes	R9.4.1	29.41	19780	Yes	37.69	16663
219	FAM_77	Father	-	Yes	Yes	R9.4.1	26.25	22304	Yes	30.28	15727
220	FAM_78	Proband	Intracranial hemorrhage	Yes	Yes	R9.4.1	29.28	25867	Yes	35.67	16081
221	FAM_78	Mother	-	Yes	Yes	R9.4.1	23.4	23256	Yes	32.71	14749
222	FAM_78	Father	-	Yes	Yes	R9.4.1	26.37	25900	Yes	32.76	14416
223	FAM_79	Proband	Seizures	Yes	Yes	R10.4.1	36.38	12263	Yes	26.44	15295
224	FAM_79	Mother	-	Yes	No	-	-	-	Yes	14.49	10939
225	FAM_79	Father	-	Yes	No	-	-	-	Yes	23.17	12131
226	FAM_80	Proband	Multiple congenital anomaly	Yes	Yes	R9.4.1	31.67	20034	Yes	30.25	14280
227	FAM_80	Mother	-	Yes	Yes	R9.4.1	28.75	20906	Yes	34.37	14182
228	FAM_80	Father	-	Yes	Yes	R9.4.1	31.71	16400	Yes	30.62	15805
229	FAM_81	Proband	Isolated congenital anomaly	Yes	Yes	R9.4.1	33.09	20098	Yes	32.4	15580
230	FAM_81	Mother	-	Yes	Yes	R9.4.1	26.88	18340	Yes	30.22	14913
231	FAM_81	Father	-	Yes	Yes	R9.4.1	30.31	18029	Yes	38.45	16690
232	FAM_82	Proband	Isolated congenital anomaly	Yes	Yes	R10.4.1	34.71	19521	Yes	31.49	13327
233	FAM_82	Mother	-	Yes	Yes	R10.4.1	36.45	12383	Yes	30.46	15450
234	FAM_82	Father	-	Yes	Yes	R10.4.1	30.2	12814	Yes	33.38	16103
235	FAM_83	Proband	Other	Yes	Yes	R10.4.1	36.61	16535	Yes	32.85	14904
236	FAM_83	Mother	-	Yes	Yes	R10.4.1	33.18	22410	Yes	26.38	15824
237	FAM_83	Father	-	Yes	Yes	R10.4.1	32.84	17537	Yes	30.27	14218
238	FAM_84	Proband	Heme	Yes	Yes	R9.4.1	37.75	20838	Yes	35.06	16236
239	FAM_84	Mother	-	Yes	Yes	R9.4.1	35.98	23124	Yes	30.92	15745
240	FAM_84	Father	-	Yes	Yes	R9.4.1	28.03	20662	Yes	26.46	15692
241	FAM_85	Proband	Neurologic abnormality	Yes	Yes	R9.4.1	26.61	14847	Yes	31.38	14818
242	FAM_85	Mother	-	Yes	Yes	R9.4.1	24.13	17801	Yes	28.52	16402
243	FAM_85	Father	-	Yes	Yes	R9.4.1	24.79	15421	Yes	34.78	16498
244	FAM_86	Proband	Seizures	Yes	Yes	R9.4.1	33.08	19343	Yes	32.28	15429
245	FAM_86	Mother	-	Yes	Yes	R9.4.1	25.54	17689	Yes	31.13	15144
246	FAM_86	Father	-	Yes	Yes	R9.4.1	30.46	16404	Yes	29.01	20265
247	FAM_87	Proband	Isolated congenital anomaly	Yes	Yes	R10.4.1	30.91	15233	Yes	33.73	13840
248	FAM_87	Mother	-	Yes	Yes	R10.4.1	31.02	14855	Yes	35.35	14502
249	FAM_88	Proband	Neurologic abnormality	Yes	Yes	R9.4.1	29.75	19715	Yes	21.35	15343
250	FAM_88	Mother	-	Yes	Yes	R9.4.1	24.86	16493	Yes	29.39	15990
251	FAM_88	Father	-	Yes	Yes	R9.4.1	23.16	18164	Yes	28.09	13640
252	FAM_89	Proband	Neurologic abnormality	Yes	Yes	R9.4.1	29.63	19867	Yes	33.33	15796
253	FAM_89	Mother	-	Yes	Yes	R9.4.1	32.66	19253	Yes	30.09	18980
254	FAM_89	Father	-	Yes	Yes	R9.4.1	23.18	19143	Yes	33.34	18946
255	FAM_90	Proband	Multiple congenital anomaly	Yes	Yes	R10.4.1	35.94	15586	Yes	31.88	15467
256	FAM_90	Mother	-	Yes	Yes	R10.4.1	30.89	10450	Yes	24.34	13478
257	FAM_90	Father	-	Yes	Yes	R10.4.1	34.99	15931	Yes	27.96	14138
258	FAM_91	Proband	Laboratory abnormalities	Yes	Yes	R9.4.1	36.53	24078	Yes	29.99	16136
259	FAM_91	Mother	-	Yes	Yes	R9.4.1	25.12	19598	Yes	26.99	15937
260	FAM_91	Father	-	Yes	Yes	R9.4.1	32.16	21214	Yes	26.45	15927
261	FAM_92	Proband	Organ failure	Yes	Yes	R9.4.1	32.97	23909	Yes	34.22	14419
262	FAM_92	Mother	-	Yes	Yes	R9.4.1	31.77	19555	Yes	33.6	16467
263	FAM_92	Father	-	Yes	Yes	R9.4.1	28.45	19322	Yes	33.07	15705
264	FAM_93	Proband	Isolated congenital anomaly	Yes	Yes	R10.4.1	41.2	13483	Yes	29.09	14798
265	FAM_93	Mother	-	Yes	Yes	R10.4.1	29.3	21352	Yes	29.72	16586
266	FAM_93	Father	-	Yes	Yes	R10.4.1	25.88	23975	Yes	33.22	16401
267	FAM_94	Proband	Isolated congenital anomaly	Yes	Yes	R10.4.1	41.48	13198	Yes	31.64	16814
268	FAM_94	Mother	-	Yes	Yes	R10.4.1	24.89	14590	Yes	35.13	15457
269	FAM_94	Father	-	Yes	Yes	R10.4.1	29.98	15763	Yes	37.79	14971
270	FAM_95	Proband	Isolated congenital anomaly	Yes	Yes	R10.4.1	33.15	17375	Yes	30.69	12340
271	FAM_95	Mother	-	Yes	Yes	R10.4.1	34.18	17475	Yes	36.65	17317
272	FAM_95	Father	-	Yes	Yes	R10.4.1	31.64	15802	Yes	37.34	16345
273	FAM_96	Proband	Multiple congenital anomaly	Yes	Yes	R9.4.1	34.03	20140	Yes	30.65	17892
274	FAM_96	Mother	-	Yes	Yes	R9.4.1	24.06	9694	Yes	27.43	13926
275	FAM_96	Father	-	Yes	Yes	R9.4.1	25.7	18136	Yes	32.59	18462
276	FAM_97	Proband	Isolated congenital anomaly	Yes	Yes	R9.4.1	30.49	14773	Yes	33.86	14839
277	FAM_97	Mother	-	Yes	Yes	R9.4.1	26.63	15072	Yes	38.03	16503
278	FAM_97	Father	-	Yes	Yes	R9.4.1	25.52	19334	Yes	30.89	16549
279	FAM_98	Proband	Organ failure	Yes	Yes	R10.4.1	33.71	19035	Yes	32.12	16429
280	FAM_98	Mother	-	Yes	Yes	R10.4.1	35.54	18833	Yes	29.99	15364
281	FAM_98	Father	-	Yes	Yes	R10.4.1	32.71	22010	Yes	33.72	16299
282	FAM_99	Proband	Isolated congenital anomaly	Yes	Yes	R10.4.1	30.44	21922	Yes	33.8	15912
283	FAM_99	Mother	-	Yes	Yes	R10.4.1	36.24	21912	Yes	30.57	14273
284	FAM_99	Father	-	Yes	Yes	R10.4.1	33.06	24109	Yes	31.2	13800
285	FAM_100	Proband	Isolated congenital anomaly	Yes	Yes	R10.4.1	30.99	20595	Yes	28.68	12978
286	FAM_100	Mother	-	No	Yes	R10.4.1	34.48	19073	Yes	43.89	16189
287	FAM_100	Father	-	No	Yes	R10.4.1	34.58	24826	Yes	42.51	16214
288	FAM_101	Proband	Isolated congenital anomaly	Yes	Yes	R10.4.1	31.83	14122	Yes	33.47	15276
289	FAM_101	Mother	-	Yes	Yes	R10.4.1	33.77	19766	Yes	33.89	15053
290	FAM_101	Father	-	Yes	No	-	-	-	Yes	21.97	12118
291	FAM_102	Proband	Neurologic abnormality	Yes	Yes	R10.4.1	34.53	18152	Yes	39.61	16327
292	FAM_102	Mother	-	Yes	Yes	R10.4.1	39.2	17491	Yes	28.92	14231
293	FAM_102	Father	-	Yes	Yes	R10.4.1	32.15	17342	Yes	30.14	15840
294	FAM_103	Proband	Isolated congenital anomaly	Yes	Yes	R10.4.1	38.96	17854	Yes	25.96	13373
295	FAM_103	Mother	-	Yes	Yes	R10.4.1	32.35	21728	Yes	37.26	15304
296	FAM_103	Father	-	Yes	Yes	R10.4.1	34.92	14616	Yes	30.82	16888
297	FAM_104	Proband	Multiple congenital anomaly	Yes	Yes	R10.4.1	32.9	19004	Yes	25.49	12753
298	FAM_104	Mother	-	Yes	Yes	R10.4.1	32.3	16262	Yes	28.66	13748
299	FAM_104	Father	-	Yes	Yes	R10.4.1	32.07	18463	Yes	38.03	14619
300	FAM_105	Proband	Organ failure	Yes	Yes	R10.4.1	35.31	19561	Yes	31.3	20453
301	FAM_105	Mother	-	Yes	Yes	R10.4.1	37.37	18820	Yes	29.81	14576
302	FAM_105	Father	-	Yes	Yes	R10.4.1	32.75	16734	Yes	43.13	15939
303	FAM_106	Proband	Isolated congenital anomaly	Yes	Yes	R10.4.1	32.86	22816	Yes	35.76	13998
304	FAM_106	Mother	-	Yes	Yes	R10.4.1	33.75	14893	Yes	33.95	13565
305	FAM_106	Father	-	Yes	Yes	R10.4.1	35.15	20302	Yes	40.21	17116
306	FAM_107	Proband	Isolated congenital anomaly	Yes	Yes	R10.4.1	31.49	18586	Yes	34.05	14100
307	FAM_107	Mother	-	Yes	Yes	R10.4.1	34.01	17997	Yes	35.21	15697
308	FAM_107	Father	-	Yes	Yes	R10.4.1	39.34	14667	Yes	35	15504
309	FAM_108	Proband	Seizures	Yes	Yes	R10.4.1	33.03	19900	Yes	27.42	18050
310	FAM_108	Mother	-	No	Yes	R10.4.1	36.48	16727	Yes	36.49	14270
311	FAM_108	Father	-	Yes	Yes	R10.4.1	36.41	19920	Yes	36.6	15625
312	FAM_109	Proband	Isolated congenital anomaly	Yes	Yes	R10.4.1	33.77	14351	Yes	34.26	14407
313	FAM_109	Mother	-	Yes	Yes	R10.4.1	41.01	15072	Yes	35.46	16920
314	FAM_109	Father	-	Yes	Yes	R10.4.1	38.97	16278	Yes	35.44	17160
315	FAM_110	Proband	Multiple congenital anomaly	Yes	Yes	R10.4.1	33.25	15341	Yes	30.55	13360
316	FAM_110	Mother	-	Yes	No	-	-	-	Yes	20.55	15906
317	FAM_111	Proband	Isolated congenital anomaly	Yes	No	-	-	-	Yes	39.36	17466
318	FAM_111	Mother	-	Yes	No	-	-	-	Yes	18.1	15093
319	FAM_112	Proband	Multiple congenital anomaly	Yes	Yes	R10.4.1	38.27	11566	Yes	37.18	16792
320	FAM_112	Mother	-	Yes	No	-	-	-	Yes	6.48	13950
321	FAM_113	Proband	Organ failure	Yes	Yes	R10.4.1	30.2	14866	Yes	29.07	15807
322	FAM_113	Mother	-	Yes	Yes	R10.4.1	34.68	14395	Yes	30.21	14402
323	FAM_114	Proband	Multiple congenital anomaly	Yes	Yes	R10.4.1	42.92	20857	Yes	31.68	14579
324	FAM_114	Mother	-	Yes	Yes	R10.4.1	39.78	21220	Yes	37.04	15387
325	FAM_114	Father	-	Yes	Yes	R10.4.1	39.66	20222	Yes	31.74	16342
326	FAM_115	Proband	Seizures	Yes	Yes	R10.4.1	34.41	21630	Yes	29.19	12789
327	FAM_115	Mother	-	Yes	Yes	R10.4.1	38.72	17157	Yes	35.95	13967
328	FAM_115	Father	-	Yes	Yes	R10.4.1	37.34	15149	Yes	31.73	14105
329	FAM_116	Proband	Laboratory abnormalities	Yes	Yes	R10.4.1	36.66	13671	Yes	35.38	15121
330	FAM_116	Father	-	Yes	No	-	-	-	Yes	18.9	11787
331	FAM_117	Proband	Isolated congenital anomaly	Yes	Yes	R10.4.1	39.9	16755	Yes	30.71	13440
332	FAM_117	Mother	-	Yes	Yes	R10.4.1	41.36	15594	Yes	28.95	13347
333	FAM_117	Father	-	Yes	Yes	R10.4.1	36.14	15437	Yes	31.69	14349
334	FAM_118	Proband	Multiple congenital anomaly	Yes	Yes	R10.4.1	33.05	16880	Yes	27.97	13528
335	FAM_118	Mother	-	Yes	Yes	R10.4.1	42.02	14127	Yes	33.75	14414
336	FAM_119	Proband	Seizures	Yes	Yes	R10.4.1	38.7	15844	Yes	20.37	14836
337	FAM_119	Mother	-	Yes	Yes	R10.4.1	38.74	13953	Yes	28.25	13390
338	FAM_119	Father	-	Yes	Yes	R10.4.1	39.02	15466	Yes	34.66	14419
339	FAM_120	Proband	Multiple congenital anomaly	Yes	Yes	R10.4.1	41	15309	Yes	27.88	15278
340	FAM_120	Mother	-	Yes	Yes	R10.4.1	36.97	12699	Yes	14.4	19528
341	FAM_120	Father	-	Yes	Yes	R10.4.1	44.21	12897	Yes	32.54	14355
342	FAM_121	Proband	Multiple congenital anomaly	Yes	Yes	R10.4.1	40.2	16471	Yes	33.11	15362
343	FAM_121	Mother	-	Yes	Yes	R10.4.1	30.26	14506	Yes	25.63	19354
344	FAM_121	Father	-	Yes	Yes	R10.4.1	38.19	15094	Yes	34.55	16714
345	FAM_122	Proband	Isolated congenital anomaly	Yes	Yes	R10.4.1	30.31	14008	Yes	31.42	13550
346	FAM_122	Mother	-	Yes	Yes	R10.4.1	35.08	22312	Yes	33.16	14513
347	FAM_122	Father	-	Yes	Yes	R10.4.1	36.78	17963	Yes	29.15	13377
348	FAM_123	Proband	Seizures	Yes	Yes	R10.4.1	32.52	9976	Yes	33.78	15070
349	FAM_124	Proband	Multiple congenital anomaly	Yes	Yes	R10.4.1	36.84	12447	Yes	33.44	13551
350	FAM_125	Proband	Multiple congenital anomaly	Yes	Yes	R10.4.1	36.09	18551	Yes	33.32	14838
351	FAM_125	Mother	-	Yes	Yes	R10.4.1	34.32	18397	Yes	32.34	13864
352	FAM_125	Father	-	Yes	Yes	R10.4.1	31.74	20628	Yes	36.1	15127
353	FAM_126	Proband	Multiple congenital anomaly	Yes	Yes	R10.4.1	40.05	18352	Yes	37.32	15593
354	FAM_126	Mother	-	Yes	Yes	R10.4.1	35.15	14815	Yes	33.1	14542
355	FAM_126	Father	-	Yes	Yes	R10.4.1	37.33	17992	Yes	35.84	14950
356	FAM_127	Proband	Isolated congenital anomaly	Yes	Yes	R10.4.1	37.57	14649	Yes	30.35	11738
357	FAM_127	Mother	-	Yes	Yes	R10.4.1	33.28	20995	Yes	28.85	13523
358	FAM_127	Father	-	Yes	Yes	R10.4.1	32.1	19763	Yes	31.04	13623
359	FAM_128	Proband	Organ failure	Yes	Yes	R10.4.1	31.69	22280	Yes	31.21	14445
360	FAM_128	Mother	-	Yes	Yes	R10.4.1	42.39	11302	Yes	37.42	14701
361	FAM_128	Father	-	No	Yes	R10.4.1	39.23	19666	Yes	37.05	14800
362	FAM_129	Proband	Multiple congenital anomaly	Yes	Yes	R10.4.1	34.56	11219	Yes	28.3	13079
363	FAM_129	Mother	-	Yes	Yes	R10.4.1	34.49	11648	Yes	31.02	12635
364	FAM_129	Father	-	Yes	Yes	R10.4.1	38.83	12703	Yes	34.3	13566
365	FAM_130	Proband	Organ failure	Yes	Yes	R10.4.1	38.4	14112	Yes	31.64	13492
366	FAM_130	Mother	-	Yes	No	-	-	-	Yes	19.83	11572
367	FAM_130	Father	-	Yes	Yes	R10.4.1	32.97	14751	Yes	32.32	13845
368	FAM_131	Proband	Laboratory abnormalities	Yes	Yes	R10.4.1	34.83	14212	Yes	29.58	12226
369	FAM_132	Proband	Organ failure	Yes	Yes	R10.4.1	33.22	18216	Yes	28.28	11085
370	FAM_132	Mother	-	Yes	Yes	R10.4.1	42.36	15610	Yes	20.83	15420
371	FAM_132	Father	-	Yes	Yes	R10.4.1	35.28	14162	Yes	21.34	12965
372	FAM_133	Proband	Seizures	Yes	Yes	R10.4.1	33.25	18829	Yes	30.59	13771
373	FAM_133	Mother	-	Yes	Yes	R10.4.1	37.07	16894	Yes	27.02	12551
374	FAM_133	Father	-	Yes	Yes	R10.4.1	42.06	15667	Yes	28.3	12812
375	FAM_134	Proband	Multiple congenital anomaly	Yes	Yes	R10.4.1	35.63	13493	Yes	33.45	14251
376	FAM_134	Mother	-	Yes	Yes	R10.4.1	34.56	21046	Yes	25.31	19239
377	FAM_134	Father	-	Yes	Yes	R10.4.1	37.78	20808	Yes	18.61	17081
